# SARS-CoV-2 shedding and evolution in immunocompromised hosts during the Omicron period: a multicenter prospective analysis

**DOI:** 10.1101/2023.08.22.23294416

**Authors:** Zoe Raglow, Diya Surie, James D. Chappell, Yuwei Zhu, Emily T. Martin, Jennie H. Kwon, Anne E. Frosch, Amira Mohamed, Julie Gilbert, Emily E. Bendall, Auden Bahr, Natasha Halasa, H. Keipp Talbot, Carlos G. Grijalva, Adrienne Baughman, Kelsey N. Womack, Cassandra Johnson, Sydney A. Swan, Emilia Koumans, Meredith L. McMorrow, Jennifer L. Harcourt, Lydia J. Atherton, Ashley Burroughs, Natalie J. Thornburg, Wesley H. Self, Adam S. Lauring

**Author notes:** For the Investigating Respiratory Viruses in the Acutely Ill (IVY) Network. **Corresponding Author:** Adam S. Lauring 1137 Catherine Street, MS2 4742C Ann Arbor, MI 48109.

## Abstract

**Background:** Prolonged SARS-CoV-2 infections in immunocompromised hosts may predict or source the emergence of highly mutated variants. The types of immunosuppression placing patients at highest risk for prolonged infection and associated intrahost viral evolution remain unclear.

**Methods:** Adults aged ≥18 years were enrolled at 5 hospitals and followed from 4/11/2022 – 2/1/2023. Eligible patients were SARS-CoV-2-positive in the previous 14 days and had a moderate or severely immunocompromising condition or treatment. Nasal specimens were tested by rRT-PCR every 2–4 weeks until negative in consecutive specimens. Positive specimens underwent viral culture and whole genome sequencing. A Cox proportional hazards model was used to assess factors associated with duration of infection.

**Results:** We enrolled 150 patients with: B cell malignancy or anti-B cell therapy (n=18), solid organ or hematopoietic stem cell transplant (SOT/HSCT) (n=59), AIDS (n=5), non-B cell malignancy (n=23), and autoimmune/autoinflammatory conditions (n=45). Thirty-eight (25%) were rRT-PCR-positive and 12 (8%) were culture-positive ≥21 days after initial SARS-CoV-2 detection or illness onset. Patients with B cell dysfunction had longer duration of rRT-PCR- positivity compared to those with autoimmune/autoinflammatory conditions (aHR 0.32, 95% CI 0.15-0.64). Consensus (>50% frequency) spike mutations were identified in 5 individuals who were rRT-PCR-positive >56 days; 61% were in the receptor-binding domain (RBD). Mutations shared by multiple individuals were rare (<5%) in global circulation.

**Conclusions:** In this cohort, prolonged replication-competent Omicron SARS-CoV-2 infections were uncommon. Within-host evolutionary rates were similar across patients, but individuals with infections lasting >56 days accumulated spike mutations, which were distinct from those seen globally.
