## Supplemental Table 2 for "SARS-CoV-2 shedding and evolution in immunocompromised hosts during the Omicron period: a multicenter prospective analysis"

### Sheet: Sheet1
Alt_ID	One liner	IC_group	IC_code	Days to first negative test	Days positive by PCR	Days positive by culture	Number of received samples	Number of sequenced samples	Pango lineage	Antiviral treatments
1	50s y/o F with a history of systemic lupus erythematosus on rituximab, hydroxycholoroquine, and prednisone (20 mg daily)	Bcell	1	N/A	94	13	1	1	BA.1.20	Received Evusheld at day 76 and remdesivir at day 30
2	40s y/o M with a history of sarcoidosis on methotrexate and prednisone (60 mg daily)	Other	6	44	11	0	1	0	N/A	No treatment
3	60s y/o F with a history of polycystic kidney disease status post renal transpant, complicated by CNS lymphoma/post-transplant lymphoproliferative disorder, on prednisone (5 mg daily)	SOT_HSCT	2	4	N/A	N/A	0	0	N/A	Received remdesivir at day 4
4	60s y/o M with a history of renal transplant on tacrolimus and prednisone (5 mg daily)	SOT_HSCT	2	37	20	0	1	0	N/A	No treatment
5	40s y/o M with a history of Sjogren's syndrome and idiopathic pulmonary fibrosis, on rituximab, mycophenolate, and prednisone (60 mg daily)	Bcell	1	44	30	30	1	1	BA.2	Received remdesivir at day 16
6	80s y/o F with a history of renal transplant (2005) and Crohn's disease, on belatacept and prednisone (5 mg daily)	SOT_HSCT	2	N/A	0	0	1	1	BA.2	No treatment
7	50s y/o F with a history of follicular lymphoma on chemotherapy wih bendamustine and dexamethasone (8 mg daily)	Bcell	1	76	45	5	3	1	BA.4.1	Received paxlovid at day 47
8	40s y/o M with a history of HIV (last CD4 5, VL 38), on ART with dolutegravir and lamivudine	HIV	3	47	33	1	3	1	BA.5.1.23	No treatment
9	40s y/o F with a history of HIV (last CD4 18), on ART with Biktarvy and rilpivirine, with concern for nonadherence	HIV	3	N/A	207	198	8	8	BA.2.12.1	No treatment
10	30s y/o M with a history of renal transplant on tacrolimus, mycophenolate, and prednisone (5 mg daily)	SOT_HSCT	2	5	N/A	N/A	0	0	N/A	Received remdesivir at day 9
11	70s y/o F with a history of Crohn's disease on budesonide (9 mg daily)	Other	6	19	N/A	N/A	0	0	N/A	No treatment
12	60s y/o M with a history of liver transplant complicated by acute rejection with repeat liver transplant on tacrolimus	SOT_HSCT	2	24	10	0	1	0	N/A	Received plasma at day 6 and remdesivir at day 6
13	40s y/o F wih a history of common variable immunodeficiency, autoimmune hemophilia, autoimmune membranous glomerulonephritis, and autoimmune neutropenia, on IVIG, sirolimus and prednisone (40 mg daily)	Other	6	35	3	3	1	1	BA.2.12.1	Received paxlovid at day 3, molnupiravir at day 3, and plasma at day 3
14	80s y/o M with a history of multiple myeloma (in remission) on ixazomib and pomalidomide	Bcell	1	22	6	0	1	1	BA.2.12.1	Received bebtelovimab at day 2
15	50s y/o M with a history of end-stage renal disease status post renal transplant on tacrolimus, azathioprine, and prednisone (5 mg daily)	SOT_HSCT	2	41	25	6	2	1	BA.5.1	Received bebtelovimab at day 0
16	70s y/o F with a history of Crohn's disease and colorectal cancer with R hemicolectomy on vedolizumab and prednisone (50 mg daily)	Other	6	3	N/A	N/A	0	0	N/A	No treatment
17	60s y/o M with a history of end-stage renal disease with renal transplant on tacrolimus, mycophenolate, and prednisone (5 mg daily)	SOT_HSCT	2	N/A	9	0	1	1	BA.2.12.1	Received remdesivir at day 12
18	70s y/o F with a history of Crohn's disease on vedolizumab	Other	6	16	2	2	1	1	BA.5.2.1	Received remdesivir at day 4
19	60s y/o F with a history of acute myeloid leukemia status post chemotherapy and autologous HSCT, breast cancer status post lumpectomy and adjuvant chemo/RT, multiple sclerosis, and colon adenocarcinoma with mets to lung and liver. On lenalinomde for AML.	Malignancy_other	5	43	29	0	3	2	BA.5.1	Received paxlovid at day -5
20	50s y/o F with a history of systemic lupus erythematosus serositis and glomerlonephritis, on prednisone (20 mg daily)	Other	6	1	N/A	N/A	0	0	N/A	Received remdesivir at day 2
21	70s y/o M with a history of metastatic small cell lung carcinoma, on active chemotherapy, and COPD on steroids (most recently prednisone 20 mg daily)	Malignancy_other	5	39	3	3	1	1	BE.1.2	Received remdesivir at day 4
22	30s y/o M with a history of strage IV follicular lymphoma on chemotherapy with carmustine, etoposide, and melphalan	Bcell	1	N/A	82	82	4	4	BA.1.1	Received bebtelovimab at day 68 and remdesivir at day 2 and day 70
23	50s y/o F with a history of renal transplant on tacrolimus, mycophenolate, and prednisone (20 m daily)	SOT_HSCT	2	2	N/A	N/A	0	0	N/A	Received bebtelovimab at day 1 and remdesivir at day 3
24	40s y/o F with a history of systemic lupus erythematosus and Sjogren's syndrome, on hydroxychloroquine and prednisone (30 mg daily)	Other	6	4	N/A	N/A	0	0	N/A	No treatment
25	90s y/o F with a history of multiple myeloma on lenalinomide, bortezomib, and dexamethasone (20 mg daily)	Bcell	1	33	5	0	1	0	N/A	Received remdesivir at day 5
26	60s y/o F with a history of heart transplant (5/2019), HCV cirrhosis with liver transplant, and end-stage renal disease with renal transplant on tacrolimus and prednisone (5 mg daily)	SOT_HSCT	2	27	6	6	1	1	BA.2.12.1	Received remdesivir at day 6
27	80s y/o F with a history of cholangiocarcinoma (diagnosed 2016, status post hepatectomy and palliative chemo) with recurrence, on chemotherapy (unclear regimen)	Malignancy_other	5	N/A	4	4	1	1	BA.5.2.1	Received remdesivir at day 4
28	50s y/o F with a history of gallbladder cancer on chemotherapy with gemcitabine, docetaxel, and capecitabine	Malignancy_other	5	36	5	0	1	1	BA.2.12.1	Received remdesivir at day 7
29	60s y/o F with a history of stage IIIB cervical squamous cell carcinoma on radiation and chemotherpy with cisplatin and dexamethasone (10 mg)	Malignancy_other	5	3	N/A	N/A	0	0	N/A	No treatment
30	70s y/o with a history of renal transplant on tacrolimus and prednisone (5 mg daily)	SOT_HSCT	2	N/A	2	2	1	1	BA.2.12.1	Received remdesivir at day 2
31	50s y/o M with a history of renal transplant, on tacrolimus, mycophenolate, and prednisone (5 mg daily)	SOT_HSCT	2	28	13	0	1	1	BF.2	Received remdesivir at day 13 and plasma at day 10
32	50s y/o M with a history of renal transplant, on tacrolimus, mycophenolate, and prednisone (5 mg daily)	SOT_HSCT	2	52	4	4	1	1	BA.5.2.1	Received remdesivir at day 5 and plasma at day 4
33	50s y/o F with a history of rheumatoid arthritis and Sjogren's syndrome on hydroxychloroquine	Other	6	52	4	0	1	1	BA.5.2.1	Received remdesivir at day 5
34	30s y/o M with a history of alcoholic hepatitis and NASH cirrhosis with liver transplant on basiliximab, tacrolimus, and methylprednisolone for induction immunosuppression.	SOT_HSCT	2	1	N/A	N/A	0	0	N/A	Received bebtelovimab at day 0 and remdesivir at day 3
35	60s y/o F with a history of systemic lupus erythematosus and autoimmune hepatitis, on belimumab (weekly), azathioprine, hydroxychloroquine , and prednisone (3 mg daily)	Other	6	21	6	6	1	1	BA.2	Received bebtelovimab at day 4
36	60s y/o M with a history of renal transplant, on tacrolimus, mycophenolate, and prednisone (5 mg daily)	SOT_HSCT	2	49	32	0	2	1	BA.2	Received remdesivir at day 8
37	50s y/o M with a history of MGUS on mycophenolate	Malignancy_other	5	18	1	1	1	1	BA.2.12.1	Received remdesivir at day 0
38	70s y/o F with a history of RA, on rituximab (q6 months	Bcell	1	15	N/A	N/A	0	0	N/A	Received remdesivir at day 27
39	70s y/o F with a history of ulcerative colitis, on infliximab (q8 weeks)	Other	6	39	25	8	2	1	BA.2.12.1	No treatment
40	30s y/o F with a history of systemic sclerosis and Raynaud's, on tocilizumab (q7 days) and prednisone (daily).	Other	6	3	N/A	N/A	0	0	N/A	Received bebtelovimab at day 4
41	60s y/o M with a history of right lung transplant on tacrolimus, azathioprine, and prednisone (7.5 mg daily)	SOT_HSCT	2	21	11	0	1	1	BA.2	Received bebtelovimab at day 3
42	60s y/o F with a history of systemic lupus erythematosus (on prednisone 15 mg daily), and HIV (last CD4 252)	Other	6	18	5	5	1	1	BA.2.12.1	No treatment
43	30s y/o M with a history of Crohn's disease, on tacrolimus and azathioprine	Other	6	23	9	0	1	1	BA.2.12.1	No treatment
44	60s y/o M with a history of liver transplant on tacrolimus	SOT_HSCT	2	33	19	0	2	1	BA.2.3	Received Evusheld at day -64, bebtelovimab at day 2, and remdesivir at day 3
45	50s y/o F with a history of psoriatic arthritis, on methotrexate (q7 days) , hydroxychloroquine, and prednisone (40 mg daily)	Other	6	32	N/A	N/A	0	0	N/A	Received paxlovid at day 8
46	60s yo F with a history of psoriatic arthritis, on adalimumab (q14 days)	Other	6	38	N/A	N/A	0	0	N/A	Received paxlovid at day 5
47	70s y/o M with a history of chronic lymphocytic leukemia on acalabrutinib	Bcell	1	35	20	20	1	1	BA.2.12.1	Received bebtelovimab at day 5
48	70s y/o M with a history of liver transplant and renal transplant on mycophenolate and prednisone (5 mg daily)	SOT_HSCT	2	39	24	24	2	2	BA.2.12.1	Received bebtelovimab at day 2
49	40s y/o F with a history of renal transplant on tacrolimus, mycophenolate, and prednisone (5 mg daily)	SOT_HSCT	2	19	7	7	1	0	N/A	Received bebtelovimab at day 1
50	40s y/o F with a history of heart transplant on tacrolimus, mycophenolate, and prednisone (5 mg daily)	SOT_HSCT	2	30	16	0	2	2	BA.5.5	Received remdesivir at day 1
51	70s y/o M with a history of renal transplant on tacrolimus and prednisone (7.5mg daily)	SOT_HSCT	2	N/A	4	0	1	1	BA.5.5	Received Evusheld at day -44 and remdesivir at day 4
52	50s y/o F with a history of psoriatic arthritis, on methotrexate (q7 days)	Other	6	19	5	5	1	1	BA.5.1	No treatment
53	30s y/o F with a history of renal transplant on tacrolimus and azathioprine	SOT_HSCT	2	26	12	0	1	0	N/A	Received bebtelovimab at day 3
54	40s y/o M with a history of renal and pancreas transplant on tacrolimus and prednisone (10 mg daily)	SOT_HSCT	2	10	N/A	N/A	0	0	N/A	Received Evusheld at day -111 and paxlovid at day 6
55	70s y/o M with a history of rheumatoid arthritis, systemic lupus erythematosus, and Sjogren's syndrome on hydroxychloroquine and prednisone (4 mg daily)	Other	6	8	N/A	N/A	0	0	N/A	Received paxlovid at day 1
56	60s y/o M with a history of allogeneic HSCT complicated by skin GvHD on tacrolimus	SOT_HSCT	2	32	18	0	1	1	BA.5.1	Received paxlovid at day 4 and Evusheld at day 55
57	20s y/o F with a history of multiple sclerosis, on natalizumab	Other	6	19	5	5	1	1	BF.10	No treatment
58	50s y/o F with a history of rheumatoid arthritis and rheumatoid lung disease, on etanercept and prednisone (5 mg daily)	Other	6	18	4	4	1	1	BE.3	Received remdesivir at day 4
59	40s y/o M with a history of Crohn's disease, on adalimumab (q14 days) and prednisone (10 mg daily)	Other	6	41	27	0	1	0	N/A	No treatment
60	40s y/o F with a history of Takayasu arteritis, on adalimumab (q14 days) and prednisone (5 mg daily).	Other	6	34	20	0	2	1	BA.5.2	Received bebtelovimab at day 4
61	70s y/o F with a history of pancreas and renal transplant on tacrolimus and prednisone (5 mg daily)	SOT_HSCT	2	73	66	0	1	0	N/A	Received Evusheld at day -70, bebtelovimab at day 3, and remdesivir at day 73
62	40s y/o F with a history of Crohn's disease, on ustekinumab (q8 weeks)	Other	6	22	9	9	1	1	BA.5.1	Received paxlovid at day 3 and remdesivir at day 9
63	50s y/o F with a histoy of chronic urticaria, on hydroxychloroquine	Other	6	20	6	0	1	1	BA.5.6	No treatment
64	70s y/o F with a history of scleroderma, on hydroxychloroquine	Other	6	45	29	29	1	0	N/A	Received remdesivir at day 11
65	60s y/o F with a history of lymphangioleiomyomatosis, on sirolimus and prednisone (40 mg daily)	Other	6	8	N/A	N/A	0	0	N/A	Received paxlovid at day 0
66	40s y/o F with a history of psoriasis and psoriatic arthritis, on adalimumab (q7 days), and prednisone (10 mg daily)	Other	6	20	7	0	1	1	BA.5.2.1	Received paxlovid at day 5
67	60s y/o M with a history of nephrotic syndrome (MCD vs. FSGS) on mycophenolate	Other	6	17	4	4	1	1	BA.4.6	Received paxlovid at day 4
68	60s y/o F with a history of lung transplant on tacrolimus and prednisone (10 mg daily)	SOT_HSCT	2	12	N/A	N/A	0	0	N/A	Received bebtelovimab at day 7 and Evusheld at day 57
69	50s y/o M with a history of psoriatic arthritis, on adalimumab (q14 days)	Other	6	26	N/A	N/A	0	0	N/A	Received paxlovid at day 9
70	40s y/o F with a history of renal transplant on tacrolimus, mycophenolate, and prednisone (10 mg daily)	SOT_HSCT	2	3	N/A	N/A	0	0	N/A	Received bebtelovimab at day 1 and remdesivir at day 1
71	60s y/o F with a history of renal transplant on tacrolimus, mycophenolate, and prednisone (10 mg daily)	SOT_HSCT	2	41	27	13	2	2	BA.5.2.24, BA.5.2.36	Received bebtelovimab at day 7
72	60s y/o F with a history of metastatic breast cancer on everolimus (daily)	Malignancy_other	5	20	8	0	1	0	N/A	Received bebtelovimab at day 2
73	50s y/o M with a history of multiple sclerosis on azathioprine	Other	6	70	N/A	N/A	0	0	N/A	No treatment
74	50s y/o F with a history of Takayasu arteritis on adalimumab (q7 days)	Other	6	23	N/A	N/A	0	0	N/A	Received remdesivir at day 25
75	50s y/o M with a history of mantle cell lymphoma status psot autologous HSCT	SOT_HSCT	2	17	3	3	1	1	BA.1.1.18	Received sotrovimab on day -77 and remdesivir at day 4
76	70s y/o M with a history of VEXAS syndrome status post matched unrelated donor HSCT compicated by GVHD, on tacrolimus	SOT_HSCT	2	30	15	15	2	2	BA.2.12.1	Received paxlovid at day 2
77	70s y/o F with a history of lung transplant on tacrolimus and prednisone (5 mg daily). Also received denosumab	SOT_HSCT	2	1	N/A	N/A	0	0	N/A	Received bebtelovimab at day 1
78	70s y/o M status post renal transplant x 2 (1999, 2008) on mycophenolate, cyclosporine, and prednisone (5 mg daily)	SOT_HSCT	2	40	26	0	2	1	BA.2.3	Received bebtelovimab at day 5
79	30s y/o F with a history of Ewing Sarcoma, currently on chemotherapy with cyclophosphamide, doxorubicin, vincristine, ifosfamide, and etoposide. Last received cyclophosphamide, doxorubicin, and etoposide 5/3/22	Malignancy_other	5	20	5	5	1	1	BA.2	Received remdesivir at day 3
80	30s y/o F with a history of renal transplant on tacrolimus, mycophenolate, and prednisone (5 mg daily)	SOT_HSCT	2	61	47	33	2	2	BA.2	No treatment
81	40s y/o M with history of polycystic kidney disease status post bilateral nephrectomy and renal transplant on tacrolimus, mycophenolate, and prednisone (5 mg daily)	SOT_HSCT	2	24	8	8	1	1	BA.2.9.7	Reveived bebtelovimab at day 8
82	60s y/o F with a history of myelodysplastic syndrome status post haploidentical HSCT complicated by GVHD on tacrolimus and mycophenolate.	SOT_HSCT	2	47	32	32	3	3	BA.2.12.1	Received remdesivir at day 2
83	70s y/o F with a history of diffuse large B cell lymphoma status post chemotherapy, HSCT, and CAR-T therapy (Axicabtagene ciloleucel)	Bcell	1	N/A	157	32	5	4	BA.2.20	Received paxlovid at day 1
84	50s y/o F with a history of liver transplant on tacrolimus, mycophenolate, and prednisone (10 mg daily)	SOT_HSCT	2	107	75	30	4	3	BA.2.3	Received molnupiravir at day 5
85	50s y/o F with a history of stage IV lung cancer on osimertinib	Malignancy_other	5	32	18	2	2	1	BA.2.12.1	Received bebtelovimab at day 4
86	50s y/o F with a history of renal transplant (2004), on tacrolimus, mycophenolate, and prednisone (5 mg daily)	SOT_HSCT	2	40	26	11	1	1	BA.2.13.1	No treatment
87	60s y/o M with a history of metastatic melanoma (with metastases to lungs) on ipilumumab and nivolumab	Malignancy_other	5	73	56	0	4	2	BA.2.12.1	Received remdesivir at day 5
88	80s y/o F with a history of metastatic gastrointestinal stromal tumor with hepatic and pulmonary involvement on imatinib	Malignancy_other	5	34	20	0	1	1	BA.5.5	Received paxlovid at day 4 and remdesivir at day 7
89	60s y/o F with a history of B cell lymphoma, on brentuximab, doxorubicin, vinblastine, dacarbazine, and dexamethasone 4 mg	Bcell	1	24	4	4	1	1	BA.2.12.1	Received remdesivir at day 8
90	40s y/o M with a history of HIV/AIDS (last CD4 35)	HIV	3	N/A	35	35	2	2	BA.1.1	Received remdesivir at day 27
91	50s y/o M with a history of renal transplant on mycophenolate, tacrolimus, and prednisone (5 mg daily)	SOT_HSCT	2	50	36	4	2	2	BA.2.12.1	Received molnupiravir at day 2 and remdesivir at day 4
92	60s y/o F with a history of bilateral lung transplant, on mycophenolate, tacrolimus, and prednisone (5 mg daily)	SOT_HSCT	2	34	19	5	2	1	BA.5.5	No treatment
93	60s y/o F with a history of lung cancer on chemotherapy with cisplatin and etoposide	Malignancy_other	5	24	9	9	1	1	BA.2.12.1	Received remdesivir at day 9
94	70s y/o M with a history of follicular lymphoma on chemotherapy with bendamustine and rituximab	Bcell	1	18	4	4	1	1	BA.2.12.1	Received remdesivir at day 4 and paxlovid at day 9
95	60s y/o M with a history of Tolosa Hunt Syndrome on mycophenolate and prednisone (20 mg daily)	Other	6	178	92	0	3	0	N/A	Received remdesivir at day 22
96	60s y/o F with a history of rheumatoid arthritis, scleroderma, and antiphospholipid antibody syndrome on mycophenolate	Other	6	38	23	7	2	1	BA.4.1.6	Received remdesivir at day 7
97	30s y/o F with a history of breast cancer status post mastectomy with prior chemo and radiation, with recently diagnosed metastic disease to liver, on chemotherapy with letrozole and abemaciclib	Malignancy_other	5	N/A	17	0	1	0	N/A	Received Evusheld at day 19
98	50s y/o F with a history of heart transplant on mycophenolic acid and tacrolimus	SOT_HSCT	2	35	21	3	2	2	BA.2.12.1	Received remdesivir at day 5
99	60s y/o M with a history of renal transplant and lichenoid dermatitis, on tacrolimus, mycophenolate, and prednisone (10 mg daily)	SOT_HSCT	2	34	15	0	1	1	BA.2.22	No treatment
100	60s y/o F with a history of renal transplant on tacrolimus, mycophenolate, and prednisone (5 mg daily)	SOT_HSCT	2	55	40	0	2	1	BA.2.12.1	No treatment
101	60s y/o M with a history of hepatocellular carcinoma, on nivolumab	Malignancy_other	5	43	2	0	1	1	BA.5.5	No treatment
102	60s y/o F with a history of mutiple myeloma, previously on chemotherapy with lenalidomide, bortezomib, and dexamethasone prior to planned auto HSCT (but had not yet received HSCT)	Bcell	1	18	3	3	1	1	BA.2.12.1	Received remdesivir at day 3
103	70s y/o M with a history of liver transplant, on tacrolimus and mycophenolate	SOT_HSCT	2	42	24	10	2	1	BA.5.1.6	Received remdesivir at day 13
104	40s y/o F with a history of neuromyelitis optica spectrum, on rituximab and prednisone taper, currently at 60 mg PO daily.	Bcell	1	15	1	0	1	1	BA.2.12.1	No treatment
105	20s y/o M with a history of chronic myeloid leukemia status post allogeneic HSCT, currently on dasatinib	SOT_HSCT	2	23	6	0	1	1	BA.5.5	Received Evusheld at day -127 and remdesivir at day 9
106	30s y/o M with a history of heart transplant and liver transplant, on tacrolimus and mycophenolate	SOT_HSCT	2	3	N/A	N/A	0	0	N/A	Received remdesivir at day 3
107	60s y/o F with a history of HIV (last CD4 172, VL 31,300), on Biktarvy with concern for nonadherence (last dose reported 2 weeks prior to enrollment).	HIV	3	18	3	0	1	1	BA.5.2	Received remdesivir at day 5
108	60s y/o M with a history of renal transplant on sirolimus, tacrolimus, and prednisone (10mg daily).	SOT_HSCT	2	32	18	19	2	2	BE.3	Received remdesivir at day 6
109	60s y/o F with a history of recurrent melanoma, currently on dabrafenib and RA (on hydroxychloroquine)	Other	6	17	3	3	1	1	BA.5.2	Received remdesivir at day 5
110	50s y/o F with a history of systemic lupus erythematosus on hydroxychloroquine and prednisone (5 mg daily)	Other	6	45	14	0	1	1	BA.2.3	Received molnupiravir at day 1
111	40s y/o M with a history of metastatic dedifferentiated liposarcoma on trabectedin and dexamethasone (2 mg daily)	Malignancy_other	5	N/A	47	4	2	1	BA.5.5	Received remdesivir at day 6
112	50s y/o F with a history of chronic myeloid leukemia status post allogeneic HSCT on tacrolimus and mycophenolate	SOT_HSCT	2	45	30	2	3	3	BA.5.6	Received remdesivir at day 3
113	50s y/o F with a history of HIV (last CD4 109, VL undetectable), on ART	HiV	3	18	2	8	1	1	BA.5.1	Received remdesivir at day 4
114	70s y/o M with a history of T-cell acute lymphoblastic leukemia on ponatinib and vincristine	Malignancy_other	5	18	2	2	1	1	BF.26	Received remdesivir at day 3
115	80s /yo F with a history of OHT on tacrolimus and predisone (2.5 mg daily)	SOT_HSCT	2	N/A	16	16	2	2	BA.5.2.1	Received remdesivir at day 6
116	50s y/o F with a history of myasthenia gravis on azathioprine	Other	6	46	21	0	1	1	BA.5.5	Received molnupiravir at day 4
117	60s y/o M with a history of liver transplant on sirolimus, tacrolimus, and prednisone (10 mg daily)	SOT_HSCT	2	70	32	0	2	2	BA.5.1.10	Received bebtelovimab at day 1 and remdesivir at day 3
118	40s y/o M with a history of OHT on tacrolimus and mycophenolate	SOT_HSCT	2	34	N/A	N/A	0	0	N/A	No treatment
119	60s y/o F with a history of tongue cancer, on RT and chemotherapy with carboplatin and paclitaxel	Malignancy_other	5	N/A	14	14	1	1	BE.1.1	Received remdesivir at day 11
120	60s y/o M with a history of chronic lymphocytic leukemia on ibrutinib	Bcell	1	16	2	0	1	1	BA.5.2.1	Received remdesivir at day 3
121	30s y/o F with a history of renal transplant, on tacrolimus, azathioprine, and prednisone (5 mg daily)	SOT_HSCT	2	25	4	4	1	1	BA.5.5	Received remdesivir at day 5
122	20s y/o F with a history of Crohn's disease on infliximab and azathioprine	Other	6	11		N/A	0	0	N/A	Received bebtelovimab at day 3 and remdesivir at day 12
123	70s y/o F with a hsitory of renal transplant on tacrolimus and prednisone (10 mg daily)	SOT_HSCT	2	34	19	0	1	1	BF.10	Received bebtelovimab at day 1
124	60s y/o M with a history of liver transplant on tacrolimus and mycophenolate	SOT_HSCT	2	40	19	0	1	0	N/A	Received bebtevolimab at day 13
125	60s y/o F with a history of relapsed, refractory multiple myeloma status post HSCT on talquetemab and daratumumab. Also received tocilizumab for cytokine release syndrome	Bcell	1	45	27	0	2	2	BA.4.6	Received remdesivir at day 13
126	40s y/o M with a history of liver transplant complicated by graft cirrhosis and Crohn's disease, on tacrolimus, azathioprine, and prednisone (20 mg daily)	SOT_HSCT	2	63	N/A	N/A	0	0	N/A	No treatment
127	40s y/o F with a history of aplastic anemia status post allogeneic HSCT complicated by GVHD on tacrolimus	SOT_HSCT	2	22	7	0	1	0	N/A	Received Evusheld at day -3 and remdesivir at day 8
128	60s y/o F with a history of lung cancer, on radiation and chemotherapy with carboplatin and paclitaxel	Malignancy_other	5	23	6	0	1	0	N/A	Received remdesivir at day 8
129	30s y/o F with a history of rheumatoid arthritis on rituximab and methylprednisolone	Bcell	1	16	N/A	N/A	0	0	N/A	Received bebtelovimab at day 5
130	40s y/o F with a history of rheumatoid arthritis, on methotrexate, hydroxychloroquine, and prednisone (5 mg daily)	Other	6	25	1	1	1	1	BA.2.3	Received paxlovid at day 1
131	40s y/o F with a history of metastatic rectal cancer (metastases to liver), on chemotherapy with bevacizumab and dexamethasone 10 mg	Malignancy_other	5	26	4	4	1	1	BA.2.9	Received paxlovid at day 5
132	70s y/o F with cardiac sarcoid, on azathioprine and prednisone (20 mg daily)	Other	6	N/A	7	7	1	1	BA.2	Received remdesivir at day 7
133	70s y/o M with a history of rectal cancer on chemotherapy with oxaliplatin, capecitabine, and dexamethasone 10 mg	Malignancy_other	5	57	42	14	3	2	BA.2.12.1	No treatment
134	60s y/o F with a history of multiple myeloma, on bortezomib and dexamethasone 4 mg	Bcell	1	20	2	2	1	1	BA.2.12.1	Received paxlovid at day 6
135	50s y/o F with a hisory of bilateral lung transplant on tacrolimus, and prednisone (10 mg daily)	SOT_HSCT	2	2	N/A	N/A	0	0	N/A	Received Evusheld at day -10 and bebtelovimab at day 4
136	40s y/o F with a history of systemic lupus erythematosus on hydroxychloroquine	Other	6	16	2	2	1	1	BA.4.1	No treatment
137	50s y/o F with a history of rheumatoid arthritis on adalimumab (daily) and methotrexate	Other	6	22	7	7	1	1	BA.4.1	No treatment
138	20s y/o M with a history of acute lymphoblastic leukemia on chemotherapy with rituximab and dexamethasone (4 mg)	Bcell	1	N/A	203	49	10	8	BA.5.5	Received bebtelovimab at day 1
139	70s y/o M with a history of metastatic prostate cancer, with metastases to bone and lymph nodes, on chemotherapy with denosumab and dexamethasone (4 mg)	Malignancy_other	5	N/A	4	0	1	0	N/A	Received remdesivir at day 0
140	40s y/o F with a history of breast cancer on chemotherapy with cyclophosphamide, docetaxel, and dexamethasone (4 mg)	Malignancy_other	5	19	1	1	1	1	BA.4.6	No treatment
141	50s y/o F with a history of pulmonary sarcoidosis, on azathioprine	Other	6	16	1	1	1	1	BA.2.12.1	No treatment
142	60s y/o M with a history of systemic lupus erythematosus, on azathioprine and methylprednisolone (q month)	Other	6	17	0	0	1	1	BF.5	No treatment
143	40s y/o F with a history of bilateral lung transplant on tacrolimus, mycophenolate, and prednisone (10 mg daily)	SOT_HSCT	2	45	30	0	2	1	BA.4.6	Received Evusheld at day -123 and bebtelovimab at day 3
144	60s y/o F with a history of dermatomyositis, on methotrexate (daily) and azathioprine	Other	6	29	15	15	1	1	BA.5.2.1	Received Evusheld at day -139
145	30s y/o M with a history of lung transplant, complicated by chronic rejection on cyclosporine, mycophenolate, and prednisone (10 mg daily)	SOT_HSCT	2	30	14	14	2	2	BA.5.6	Received Evusheld at day 2
146	30s y/o F with a history of melanoma with metastases to lung on ipilimumab	Malignancy_other	5	17	3	3	1	1	BA.4.4	Received bebtelovimab at day 4
147	70s y/o M with a history of bilateral lung transplant on tacrolimus and prednisone (10 mg daily)	SOT_HSCT	2	55	36	36	2	2	BA.5.2.1	Received remdesivir at day 25
148	50s y/o F with a history of rheumatoid arthritis, on leflunomide and prednisone	Other	6	33	16	1	2	1	BA.5.2	No treatment
149	60s y/o F with a hisory of lung transplant, on tacrolimus, azathioprine, and prednisone (10 mg daily); also on tocilizumab for transplant-related indication	SOT_HSCT	2	16	N/A	N/A	0	0	N/A	No treatment
150	30s y/o F with a history of rheumatoid arthritis on adalimumab	Other	6	18	1	1	1	1	BA.5.2.1	No treatment
